# Spatial mapping of Ethiopian cutaneous leishmaniasis lesions reveals distinct tissue level immune programs

**DOI:** 10.64898/2026.02.04.26345554

**Authors:** Nidhi S. Dey, Thao-Thy Pham, Shoumit Dey, Mekibib Kassa, Tigist Mekonnen, Helina Fikre, Pieter Monsieurs, SPATIAL CL CONSORTIUM, Myrthe Pareyn, Johan van Griensven, Malgorzata Domagalska, Jean-Claude Dujardin, Mezgebu Silamsaw Asres, Mikias Woldetensay, Paul M. Kaye, Wim Adriaensen

## Abstract

Ethiopian cutaneous leishmaniasis (CL) shows remarkably heterogeneous clinical presentations, but the underlying immunopathological mechanisms driving this heterogeneity in disease presentation remains poorly understood. To characterise the local immune response in Ethiopian CL, we performed spatial transcriptomics on paired lesional and non-lesional skin punch biopsies from five Ethiopian CL patients. We used reference-free deconvolution, morphology-guided regional analyses, and immunohistochemistry to identify five spatially distinct immunopathological responses that could co-exist within individual lesions: i) epithelial hyperplasia with interferon-stimulated keratinocytes, ii) cytotoxicity with tertiary lymphoid structures, iii) granulomatous inflammation with proinflammatory response iv) granulomatous inflammation with M2-polarised myeloid cell responses, and v) fibrotic remodelling with active collagen synthesis. Future longitudinal studies are needed to distinguish whether these patterns represent discrete pathotypes or stages of disease progression and to enable immune-based patient stratification and precision therapeutic interventions.
