## Supplemental Table 2 for "Spatial mapping of Ethiopian cutaneous leishmaniasis lesions reveals distinct tissue level immune programs"

### Sheet: Lesion+ Nonlesion
Topic_Number	Topic_Name	Description	Gene_1	Gene_2	Gene_3	Gene_4	Gene_5	Gene_6	Gene_7	Gene_8	Gene_9	Gene_10	Gene_11	Gene_12	Gene_13	Gene_14	Gene_15	Gene_16	Gene_17	Gene_18	Gene_19	Gene_20	Gene_21	Gene_22	Gene_23	Gene_24	Gene_25	Gene_26	Gene_27	Gene_28	Gene_29	Gene_30
1	BasalKer	Basal layer Keratinocytes	TYRP1	COL17A1	ALDH3A1	SYT8	DST	SLC7A1	TP63	COL7A1	PCDH7	DSC3	AJUBA	TNS4	BTG3	CBR1	APCDD1	CXCL14	TNFRSF19	HIST1H2BG	ITGB4	ITGA3	HIST1H2AG	HIST1H4D	HIST1H2BH	MT1X	HIST1H1B	HIST1H2BO	KLF5	EMP1	DEGS1	EXT1
2	SuprabasalKer	Supra-basal layer Keratinocytes	DSC1	SCEL	EPPK1	DSG1	KRT1	PERP	NSG1	DEGS1	EPHB6	AHNAK2	PKP1	GJA1	PTGS1	DSC3	DSP	HOPX	GLTP	KLF5	CLDN1	SBSN	CTNNBIP1	LYPD3	EVPL	CASP14	JUP	GATA3	ALDH3A2	TACSTD2	TRIM29	S100A14
3	TopKer	Top layer Keratinocytes	LCE3D	ASPRV1	CDSN	SPRR2G	LCE1C	LOR	SLURP2	LCE2C	ALOX12B	FLG	SLURP1	CNFN	FLG2	NCCRP1	KLK5	CRCT1	CALML5	KLK13	RNF225	TGM3	CASP14	CSTA	SBSN	LYPD5	TMEM86A	IVL	SPRR2D	KLK7	BLMH	WFDC5
4	InflammKer	Inflamed Keratinocytes	CDH3	S100A9	SLPI	GJB2	FABP5	DSC2	S100A8	SPRR2A	S100A16	AQP3	LY6D	WARS	S100A2	S100A7	GJA1	GSTP1	JUP	APOL1	ANXA1	CSTB	PKP1	SDC1	LYPD3	S100A14	IFI27	GLTP	CRABP2	CLTB	IFI6	TRIM29
5	Neut_Ker	Neutrophils and Keratinocytes (mixed)	S100A2	ISG15	IFI6	RSAD2	KLK6	DHRS7	S100A8	SPRR2A	ARRDC4	LAMB3	AGRN	CRCT1	FAM83H	CRABP2	CNFN	S100A11	S100A14	CITED4	PKP3	PRF1	DDIT4	TUBA4A	KLK10	IFI27	PPL	TNC	WARS	ANXA1	GRN	S100A7
6	HairFollicle	Hair follicle cells	TCHH	FZD7	SOX9	MYH14	CLDN1	LRATD1	CD109	PTPRF	TPM1	NFIB	TACSTD2	TM4SF1	ADGRG1	ACTN1	ERBB2	SPINK5	S100A16	ITGB4	GJA1	TNS4	TRIM29	PERP	SDC1	KLK7	KREMEN1	LYPD3	CSTB	NDRG2	JUP	GSTP1
7	LC1	Langerhans cells (type 1)	CDHR1	POU3F1	IL20RB	FGFR3	PLA2G4F	PLEKHG5	HS3ST6	LY6D	TPPP3	GATA3	KRT1	WFDC5	MT1X	ARHGEF4	TNFRSF19	MEGF6	LTB4R	SEMA3F	AQP3	POSTN	GPC1	CD207	DMKN	CAMSAP3	PKP1	FAM83G	TRIM29	COL7A1	HSPA1B	GJA1
8	LC2	Langerhans cells (type 2)	HLA-DQB2	FCGBP	S100A7	CD207	CRABP2	KLK10	IGFBP3	SPINK5	PTGS1	ALDH3A1	IFI27	S100A14	CALML5	KLK7	S100A8	KREMEN1	PROM2	EVPL	S100A9	CASP14	GLTP	TACSTD2	KRT1	LYPD3	CLTB	DBI	TUBA4A	PPL	SPINT2	HSPB1
9	LC3	Langerhans cells (type 3)	CCL27	FOSB	IFI44L	IFIT3	FOS	TYRP1	IGFBP3	IFI44	CD207	DLG5	TNFSF10	GBP2	IFI27	EGLN3	COL17A1	FCGBP	CRIP2	KLF5	PERP	GPNMB	CXCL9	SDC4	DST	PLP2	KIAA1522	B2M	ID1	CLDN1	HIST1H2BH	CD9
10	M1_mac	Pro-inflammatory M1 Macrophages	CXCL9	GBP5	IDO1	GZMB	GNLY	LAG3	WARS	SOCS3	LCP1	SRGN	IFI30	TRAC	FYB1	FTH1	SAT1	PRF1	SPOCK2	FN1	CCL5	IL32	C1QB	FGL2	LAPTM5	CTSS	TYROBP	HLA-DMB	ITGB2	GBP2	CORO1A	S100A11
11	Cytomono	Cytotoxic monocytes	MMP1	APOE	PRF1	LAG3	C2	CTSC	SOCS1	PIK3CD	FCER1G	MMP3	CTSL	CYBA	THEMIS2	GRN	CCND2	JAK3	IGFLR1	PRDM1	IFI30	C1QC	CTSB	SRGN	TBC1D10C	CD37	TCIRG1	GLUL	MGAT1	GAS1	PTPN6	HLA-C
12	Tissue_Rep_M2Mac	Tissue repair M2 Macrophages	CCN5	PLA2G2A	MFAP5	PTGIS	PI16	IGFBP6	CLEC3B	LOX	TNXB	PLTP	MFAP4	FSTL1	CCDC80	DPT	MMP2	RNASE1	C3	CXCL14	CTSK	FN1	CD163	CST3	C1QC	TIMP1	EMILIN2	TIMP3	GAS1	CD14	NNMT	APOD
13	Lipid_Macs	Lipid-laden Macrophages	CHIT1	CHI3L1	FBP1	MMP9	ACP5	LIPA	IGSF6	CYP27A1	CTSS	TFRC	LYZ	CD68	CTSD	ASAH1	CTSB	GM2A	CAPG	SLC15A3	CD14	GPNMB	CYBB	PTGDS	C1QB	CTSL	FCER1G	APOE	FTH1	SDCBP	ITGB2	CTSH
14	Tact	Activated T cells	CCL19	LTB	TRBC2	TRBC1	SPOCK2	IL2RG	LCP1	JAK3	LAT	CXCL9	SEPTIN1	RAC2	CCL5	TRAC	CORO1A	FYB1	HCLS1	ARHGAP45	CD37	ANXA6	LIMD2	CLU	CD40	IL32	MMP9	SELPLG	HIST1H2BH	PTPN6	SRGN	PTGDS
15	M2_Th	M2 Macrophages and T helper cells	MARCO	CLEC10A	C3	PLA2G2D	CST3	HLA-DQA1	SLC40A1	PLEK	IRF8	FGL2	TIMP1	RNASE1	CCL18	ITGB2	TGFBI	CTSH	CTSC	C1QB	LAPTM5	TRBC2	SELPLG	RASSF4	CD4	PLTP	C1QC	IFI44L	HLA-C	TYROBP	FYB1	LTB
16	Plasmablast	Plasmablast cells	CD79A	BHLHA15	MZB1	TXNDC5	DERL3	POU2AF1	IRF4	TENT5C	SSR4	JCHAIN	FKBP11	SEC11C	ITM2C	XBP1	BTG2	CD27	TXNDC15	PRDM1	PRDX4	ATP2A3	HERPUD1	CHPF	CYBA	SDF2L1	SEL1L	HIST1H3D	PDIA4	ISG20	PTK2B	HIST1H4H
17	APC_EarlyPlasma	Antigen presenting early plasma cells	HLA-DRB5	HLA-DRB1	HLA-DQA1	DERL3	POU2AF1	MZB1	PRDX4	TENT5C	XBP1	PTP4A3	SEL1L	BTG2	HERPUD1	JCHAIN	TXNDC5	SSR4	LYZ	CD79A	TNC	IRF4	TYROBP	PDIA4	MMP9	LTB	FTH1	GBP5	S100A9	CLU	SDC1	CYBA
18	VE	Vascular endothelial cells	FABP4	LMOD1	ACTG2	CNN1	MYL9	ACTA2	TAGLN	MYLK	MPZ	CCL14	TBX18	CLDN5	MCAM	ADIRF	ACKR1	APOD	BCAM	CDH5	SLC9A3R2	TPM1	VWF	CPE	TIMP3	TPM2	A2M	ID1	CLEC3B	TNXB	TM4SF1	MFAP4
19	LE	Lymphatic endothelial cells	COL4A1	CCL21	MMP3	LUM	PLVAP	TPSB2	VWF	RAMP3	ENG	THBS1	GGT5	COL15A1	CCN2	FKBP10	CTSK	TNC	MMP2	NNMT	A2M	PTGDS	CTSH	CLU	GAS1	FN1	ID1	GBP5	APP	HIST1H2BH	B2M	CTSD
20	Schwann	Schwann cells	WFDC3	MMP7	HSD11B2	GABRP	TFCP2L1	C19orf33	SOSTDC1	SEMA3C	SESN3	DEFB1	POSTN	APCDD1	ATP1A1	ATP1B1	PDLIM4	AHNAK2	H1F0	PYGB	KLF5	TMEM123	COX6C	C1orf116	APP	SCEL	PDCD4	SDC4	NET1	MT1X	NDRG2	ADIRF
21	Muscle	Muscle cells	SLN	TNNI1	NRAP	MYL2	ACTN2	TNNC1	MYL1	ANKRD23	CA3	CKM	MYH2	MB	TNNT1	MYLPF	ATP2A1	KLHL41	TCAP	TNNC2	TTN	ACTC1	EEF1A2	HSPB6	HSPB7	DES	S100A1	PDLIM3	ENO3	MUSTN1	TPM2	CRYAB
22	EccrineSweatGlands	Eccrine sweat glands	DCD	PIP	SCGB2A2	SCGB1D2	AQP5	MUCL1	PPP1R1B	HBA1	HBA2	SLC12A2	SAA2	LTF	SAA1	SFRP1	AZGP1	PLA2R1	ATP1B1	SOX9	PHLDA1	THBS1	ID4	CITED4	CCN2	EPHB3	NDRG2	PDCD4	ATP1A1	NFIB	APP	TIMP3
23	Sebaceous	Sebaceous gland cells	GAL	PNPLA5	SEC14L6	PM20D1	ELOVL3	FADS2	PLIN5	CYP4F8	CST6	CRAT	LRG1	PSAPL1	FASN	RARRES1	DGAT2	INSIG1	FADS1	GPD1	MGST1	ELOVL4	SOAT1	DNASE1L2	MVD	DHCR7	PRSS22	BCAT2	BRI3BP	ACSL1	ELOVL5	PLIN2

### Sheet: Lesion only
Topic_Number	Topic_Name	Description	Gene_1	Gene_2	Gene_3	Gene_4	Gene_5	Gene_6	Gene_7	Gene_8	Gene_9	Gene_10	Gene_11	Gene_12	Gene_13	Gene_14	Gene_15	Gene_16	Gene_17	Gene_18	Gene_19	Gene_20	Gene_21	Gene_22	Gene_23	Gene_24	Gene_25	Gene_26	Gene_27	Gene_28	Gene_29	Gene_30
1	BasalKer	Basal layer Keratinocytes	TYRP1	COL17A1	KLF5	IFIT3	ITGA3	DSP	DST	COL7A1	HIST1H2BH	ITGB4	IFI44L	CD9	HIST1H2BG	ATP1A1	HIST1H2BO	TRIM29	PERP	PLP2	IFI27	GSTP1	HIST1H1B	S100A14	S100A10	S100A8	S100A9	JUP	MYC	ID1	CTNND1	S100A2
2	SuprabasalKer	Supra-basal layer Keratinocytes	KRT1	DSC1	SCEL	PERP	DSG1	LY6D	PKP1	FABP5	AQP3	LYPD3	GLTP	JUP	GJA1	KLK8	DSP	DSC3	KLF5	TRIM29	NECTIN1	DEGS1	EGLN3	EPS8L2	EVPL	PKP3	CALML5	DHCR24	S100A14	HSPB1	TUBA4A	SBSN
3	TopKer	Top layer Keratinocytes	LCE1B	LCE1C	LCE1A	LCE2B	LOR	WFDC12	LCE2C	ASPRV1	LCE3D	FLG2	CRCT1	FLG	CDSN	SMPD3	RNF225	WFDC5	NCCRP1	TMEM86A	AZGP1	DNASE1L2	LYPD5	PSAPL1	KLK5	BLMH	RNF227	SULT2B1	DEGS2	CNFN	S100A7	CASP14
4	inf_BasalKer	Inflamed Basal layer Keratinocytes	DSG3	CDH3	DSC2	FABP5	LY6D	GJB2	AQP3	S100A9	PDZK1IP1	TP63	S100A16	DSC3	PKP1	S100A8	S100A2	GJA1	DSG1	CBR1	DSP	COL17A1	JUP	WARS	GSTP1	S100A14	S100A11	YWHAQ	TRIM29	PRNP	SDC1	ATP1A1
5	inf_SupraBasal	Inflamed Supra-basal Keratinocytes	RHCG	SLPI	SPRR2A	SPRR2D	S100A7	IVL	CRABP2	S100A8	KLK10	S100A9	GJB2	LYPD3	TACSTD2	EVPL	SBSN	S100A14	ANXA1	FABP5	PPL	CSTB	KLK7	SDC1	JUP	CNFN	PKP1	TUBA4A	CLTB	TRIM29	IFI27	HSPB1
6	inf_TopKer	Inflamed Top layer Keratinocytes	SLURP1	SLURP2	SPRR2G	CNFN	CSTA	ALOX12B	CALML5	SPRR2A	SPRR2D	CASP14	FLG	CDSN	KLK5	NCCRP1	KLK13	FLG2	TGM3	SBSN	DMKN	KLK7	LCE3D	SERPINB13	WFDC5	KLK8	KLK6	CLIC3	HOPX	IVL	LYPD5	CRCT1
7	LC_Basal	Langerhans cells (Basal layer)	CD207	FCGBP	TYRP1	CLDN1	DSC3	PTPRF	TNS4	TP63	DSG1	DSP	ALDH3A2	EVPL	PERP	DEGS1	TACSTD2	NFIB	KIAA1522	COL17A1	COL7A1	TRIM29	PKP1	DDR1	KRT1	FOS	ITGB4	S100A14	SPINT2	SDC4	PLP2	CTNNBIP1
8	M1_mac	Pro-inflammatory M1 Macrophages	IER3	TCN2	G0S2	FBP1	CTSS	GRN	OSCAR	CD68	C15orf48	FCER1G	PLAUR	CTSL	CCL2	CAPG	DDIT4	LAG3	ITGAX	APOE	EMILIN2	FGR	THEMIS2	SRGN	GNLY	TYROBP	GLUL	IGFLR1	MMP9	IL2RB	CD14	IL32
9	APC_M1	Antigen Presenting M1 Macrophages	HLA-DRB1	HLA-DRB5	HLA-DQA1	TNC	TYROBP	CRABP2	ACP5	S100A9	FCER1G	SPINT2	MMP9	CSTB	S100A8	S100A14	FTH1	GAS1	CLTB	CTSS	CCL5	S100A10	BTG2	IL32	CAPG	SSR4	GRN	FN1	APOE	XBP1	IGFBP5	IFI27
10	Act_M2Mac	Activated M2 Macrophages	CCL13	MARCO	CLEC3B	CCN5	IGFBP6	VSIG4	PLTP	CCDC80	DAB2	XAF1	EGR1	CHIT1	MYL9	PLA2G2A	GBP2	RNASE1	FOS	CLEC10A	ID3	MX1	PLEK	TAGLN	IL32	TBC1D10C	SAT1	ACTA2	TGFBI	IGFLR1	CD14	CXCL14
11	APC_M2Mac	Antigen Presenting M2 Macrophages	PLA2G2D	FN1	LGALS2	C3	MS4A6A	MARCO	TIMP3	S100A10	CLEC10A	FSTL1	TCN2	FYB1	PLA2G2A	HLA-DQA1	CTSH	VAT1	TGFBI	TIMP1	DBI	CD68	RNASE1	MMP9	LCP1	CTSS	CSTB	LTB	CD4	SLC15A3	RASSF4	GBP2
12	Tissue_Repair_M2Mac	Tissue repair M2 Macrophages	MARCO	PLTP	MFAP5	PI16	F13A1	CLEC10A	MS4A6A	CCN5	FSTL1	TIMP1	IGFBP6	TNXB	CXCL14	DPT	FOS	CD163	IGFBP5	DUSP1	CCL18	CFD	PLEK	MFAP4	RNASE1	CLEC3B	CD68	CD4	C3	FTH1	TGFBI	SDCBP
13	Lipid_macs	Lipid-laden Macrophages	CHIT1	CHI3L1	LIPA	CYP27A1	GPNMB	TFRC	PTGDS	FBP1	MMP9	PLA2G2D	C15orf48	LTA4H	CAPG	CTSK	ACP5	NR1H3	CTSS	CD68	GNS	IGSF6	ASAH1	ITGAX	SDCBP	SLC15A3	FTH1	ALDH2	CSTB	APLP2	RASSF4	CTSH
14	Cytomono	Cytotoxic monocytes	APOE	PRF1	C2	CTSL	SOCS1	CTSC	APOBR	GZMB	IDO1	LAG3	ACP5	PLAUR	RILPL2	CCL18	SLC39A11	FCER1G	G6PD	CYBB	CYP27A1	CHI3L1	CYBA	MFSD12	MMP1	GRN	SLC15A3	PIK3CD	GNLY	TNFRSF1B	ASAH1	GLUL
15	Neuts	Neutrophils	S100A2	IFI6	ISG15	PCDH7	LAMB3	RSAD2	FAM83H	DHRS7	ARRDC4	AGRN	THBD	S100A14	CITED4	TNS4	FSCN1	CAV2	PKP3	S100A11	S100A8	DDR1	LSR	JAG2	ITGB4	GJB2	TUBA4A	TNC	WARS	TRIM29	JUP	PKP1
16	Th1_DC	T helper 1 cells / Dendritic cells	CXCL9	IL4I1	BIRC3	UBD	CTSH	LCP1	CD52	S100A10	FTH1	HIST1H2AG	GBP5	CD4	CD3D	SRGN	CLEC10A	TRAC	SLFN5	HLA-DQA1	SPOCK2	RASSF4	CTSS	HIST1H2BH	TRBC1	TYROBP	FYB1	ANXA1	CAPG	B2M	CCL5	WARS
17	Tcm_DC	Central memory T cells / Dendritic cells	CCL19	IL7R	BIRC3	TRAC	TRBC2	GZMA	SLFN5	CD3D	LTB	ESYT2	TRBC1	CLEC10A	FYB1	CXCL9	CLEC2D	IFI44L	LCP1	PLEK	CCL18	IL32	IL2RG	PNRC1	C3	EIF4A2	GBP5	SPN	CCL5	PTGDS	PLP2	SPOCK2
18	Th1	T helper 1 cells	TPSB2	IL2RB	FCMR	ARHGAP45	CD37	SEPTIN1	TBC1D10C	LTB	SPOCK2	DNAJB1	CHST12	ARHGAP4	FYB1	CD3E	LAT	IL2RG	CD4	SPN	TRBC1	HLA-DQA1	SAT1	ATP2A3	GIMAP1	CCL5	TRBC2	LCP1	TNC	FTH1	CD14	TYROBP
19	Teff	Effector T cells	CCL19	FCMR	CD247	LTB	CXCR3	CD3E	LAT	JAK3	CCL2	ARHGAP4	SPOCK2	IL2RG	TRBC1	TRBC2	ARHGAP45	SOCS1	HIST1H1B	MAP4K1	CD37	TBC1D10C	GIMAP1	IL2RB	CCL5	PIK3CD	PTK2B	SPN	CXCL9	IL21R	EMILIN1	FOS
20	Tcyto	Cytotoxic T cells	HS3ST3B1	PRF1	IDO1	ABI3	PGGHG	ISG15	NKG7	IER3	CHPF	CCND2	SEPTIN1	DDIT4	COL4A1	APOBR	PRDM1	LAG3	FAM110A	IL21R	IGFLR1	DERL3	ISG20	GIMAP1	GNLY	PIK3CD	PTK2B	GAS1	TXNDC15	CYBA	CD3E	ATP2A3
21	memB	Memory B cells	CD79A	SSR4	BHLHA15	MZB1	TXNDC5	SEC11C	DERL3	POU2AF1	ITM2C	TENT5C	IRF4	TRAM2	FKBP11	XBP1	BTG2	PRDM1	TXNDC15	PRDX4	CD27	SDF2L1	CHPF	SEL1L	CREB3L2	ATP2A3	HERPUD1	IGHM	HIST1H4H	CYBA	SDC1	ISG20
22	Plasmablasts	Plasmablast cells	HIST1H3H	SLC1A4	XBP1	TXNDC11	TENT5C	HIST1H2AG	BTG2	SEL1L3	MZB1	IRF4	HERPUD1	TXNDC5	ZBP1	PTP4A3	BHLHA15	SEL1L	HIST1H2BO	HIST2H2AB	GZMA	CD79A	LUM	PRDX4	IDH2	HIST1H2BG	SEC11C	DERL3	HIST1H2BH	HIST1H1B	SSR4	HIST1H4C
23	IgA_Plasma	IgA-producing Plasma cells	IGHA1	JCHAIN	MZB1	BTG2	TXNDC5	XBP1	IL32	CXCL14	SSR4	B2M	IGFBP5	CYBA	APOE	S100A9	NA	NA	NA	NA	NA	NA	NA	NA	NA	NA	NA	NA	NA	NA	NA	NA
24	IgM_Plasma	IgM-producing Plasma cells	IGHM	JCHAIN	CD79A	TXNDC5	CYBA	PRDM1	IGFBP5	IRF4	POU2AF1	TENT5C	NNMT	MMP2	SSR4	MMP1	XBP1	MZB1	APOE	GLUL	BTG2	CTSC	PTGDS	FN1	CCL5	MMP9	B2M	IL32	HSPB1	IFI27	IGHA1	NA
25	EarlyPlasma_APC	Antigen Presenting Cells / Early Plasma cells	TCHH	HLA-DRB5	HLA-DRB1	POU2AF1	PTP4A3	TENT5C	PRDX4	XBP1	DERL3	SEL1L	MZB1	SSR4	CD79A	GBP5	HLA-DQA1	SDC1	HERPUD1	TXNDC5	FTH1	PTGDS	JCHAIN	LTB	CLTB	B2M	CSTB	IGFBP5	S100A9	S100A14	GSTP1	BTG2
26	organised_immune	Organized immune infiltrate (mixed)	CXCL13	MMP1	POU2AF1	IRF4	IL21R	HIST1H4H	TXNDC15	C2	SRGN	CCND2	GLUL	DERL3	CCL18	GAS1	EMILIN1	MMP9	CYBA	CHI3L1	MMP2	SSR4	SEPTIN1	TNFRSF1B	MMP3	CD79A	APOE	SLC15A3	CCL5	CD37	TRBC1	THEMIS2
27	RBC_mac_Tc	Red blood cell-associated Macrophages / T cells	HBA2	MMP3	MT1G	MMP1	GZMB	LUM	LAG3	IDO1	THBS1	GNLY	COL17A1	HLA-DRB1	SAT1	HLA-DRB5	COL4A1	S100A8	WARS	GBP5	PRF1	GBP2	BTG2	MMP2	CHI3L1	S100A9	CTSK	FTH1	JUP	PERP	S100A14	XBP1
28	Fib1	Fibroblasts (type 1)	MMP3	GAS1	MFAP4	BRI3BP	JAG2	FKBP10	LIME1	IGFBP5	DHCR7	AGPAT3	COL15A1	THEMIS2	ID3	PTGDS	PGRMC1	CFD	TBC1D10C	SPN	JCHAIN	SELENOM	ATP2A3	NNMT	IGHM	ARHGAP45	TIMP1	IGFLR1	GBP2	TNC	CCL5	CXCL14
29	Fib2	Fibroblasts (type 2)	FABP4	PLIN1	PLA2G2A	ABCA8	MFAP5	SVEP1	G0S2	CLEC3B	CFD	NTRK2	SCD	C3	TNXB	LOX	IGFBP6	DPT	TIMP3	PLTP	MFAP4	PTGDS	EIF4A2	APOD	HBA2	NFIB	FSTL1	IGFBP5	FASN	SAT1	FN1	CXCL14
30	fib3	Fibroblasts (type 3)	PODN	SFRP2	THBS2	PI16	CCN5	MMP2	ELN	CTSK	LRRC15	MFAP4	LOX	TNXB	GREM1	CCDC80	RNASE1	COL16A1	VASN	CD163	DPT	CFD	LUM	FKBP10	FSTL1	IGFBP5	GAS1	TNC	TIMP3	CD9	SAT1	GPNMB
31	Endo	Vascular endothelial cells	ACTA2	CCL21	CDH5	VWF	TIE1	CLEC14A	CLDN5	PLVAP	ROBO4	MCAM	CCL14	TAGLN	TBX2	SLC9A3R2	ACKR1	RAMP3	SHANK3	TM4SF1	A2M	CD34	COL4A1	ENG	ADCY4	PCDH1	MYLK	CRIP2	BCAM	MYL9	ID1	CPE
32	Schwann	Schwann cells	CCER2	MPZ	SBSPON	PRX	APOD	BNC2	SAMD5	NGFR	TBX1	ID4	BCAM	CXCL14	CHST2	GPC1	CLDN1	COL7A1	ITGB4	CRYAB	NFIB	IGFBP5	ACTN1	ALDH3A2	ID3	TIMP3	FOS	CLTB	FN1	GLUL	HSPB1	CST6
33	muscle	Muscle cells	SLN	CKM	NRAP	COX6A2	MYL2	CA3	MB	MYH2	ACTN2	ACTC1	ANKRD23	TNNI1	MYL1	TNNC1	DES	TNNT1	ATP2A1	MYLPF	KLHL41	S100A1	HSPB7	TNNC2	TCAP	EEF1A2	TTN	HSPB6	CASQ1	CKMT2	PDLIM3	ENO3
34	Eccrine	Eccrine sweat glands	PIP	WFDC3	DCD	SCGB1D2	MMP7	GABRP	SCGB2A2	MUCL1	AQP5	SAA2	TFCP2L1	SAA1	SLC12A2	LTF	SOX9	SFRP1	PLA2R1	ATP1B1	AZGP1	ATP1A1	ID4	NDRG2	SDC4	THBS1	TM4SF1	KLF5	CITED4	TNS4	PTPRF	ACTA2
35	Sebaceous	Sebaceous gland cells	PNPLA5	SEC14L6	SPRR4	GAL	PM20D1	CST6	PLIN5	LRG1	ELOVL3	FADS2	CRAT	PSAPL1	FASN	MGST1	ELOVL4	DGAT2	RARRES1	PRSS22	DHCR7	INSIG1	DNASE1L2	BCAT2	DHCR24	SOAT1	MVD	KLK6	CLDN4	SPINK5	KLK10	PLIN2
