## Supplemental Table 3 for "Spatial mapping of Ethiopian cutaneous leishmaniasis lesions reveals distinct tissue level immune programs"

Topic	cell type	mean_non_lesional	mean_lesional	estimate	se	df	t_value	p_value	cohens_d	icc	n_spots	p_adj_BH	p_adj_bonferroni	fold_change	significance	enrichment_status	effect_interpretation	log2fc
LC1	Langerhans cells	0.097768457	0.005566869	0.094127996	0.00213545	5558.709309	44.07876674	0	1.282775084	0.061138488	5562	0	0	0.056939318	****	Enriched in Non-lesional	Large	-4.13443098
VE	Vascular endothelial cells	0.227999564	0.016627208	0.215734173	0.003988607	5559.890897	54.0875923	0	1.597976961	0.032097952	5562	0	0	0.072926492	****	Enriched in Non-lesional	Large	-3.777413194
SuprabasalKer	Supra-basal layer Keratinocytes	0.15251125	0.019348848	0.13040511	0.003373479	5558.673414	38.65596716	9.60E-290	1.124469063	0.06196418	5562	7.36E-289	2.21E-288	0.126868331	****	Enriched in Non-lesional	Large	-2.978596107
Schwann	Schwann cells	0.10971447	0.008504814	0.099609865	0.002794323	5557.85477	35.6472321	7.83E-251	1.018189202	0.095698396	5562	4.50E-250	1.80E-249	0.077517705	****	Enriched in Non-lesional	Large	-3.689330335
InflammKer	Infammed Keratinocytes	0.002117587	0.107704265	-0.140633199	0.004202294	5556.210278	-33.46581364	7.35E-224	-0.699363036	0.516011106	5562	3.38E-223	1.69E-222	50.86178257	****	Enriched in Lesional	Medium	5.668510121
APC_EarlyPlasma	Antigen Presenting Plasma cells	0.002356308	0.068600827	-0.080489831	0.002537349	5556.234845	-31.72202393	4.03E-203	-0.680685243	0.489724587	5562	1.55E-202	9.28E-202	29.11369764	****	Enriched in Lesional	Medium	4.863626178
EccrineSweatGlands	Eccrine sweat glands	0.143412686	0.019250281	0.119803499	0.004356626	5559.966785	27.4991494	3.39E-156	0.813501288	0.029520231	5562	1.11E-155	7.79E-155	0.134229976	****	Enriched in Non-lesional	Large	-2.897221209
M2_Th	Alternatively activated Macrophages and T helper cells	0.006383165	0.085273233	-0.066627588	0.002466103	5556.22818	-27.01736193	3.75E-151	-0.574926528	0.498151932	5562	1.08E-150	8.62E-150	13.35908399	****	Enriched in Lesional	Medium	3.739749183
M1_mac	Pro-inflammatory Macrophages	0.002791953	0.055539888	-0.049771259	0.001876726	5556.482834	-26.52025558	5.00E-146	-0.659227238	0.315208006	5562	1.28E-145	1.15E-144	19.89284425	****	Enriched in Lesional	Medium	4.31417766
Lipid_Macs	Lipid macrophages	0.002431872	0.073266536	-0.063914587	0.002642692	5557.615087	-24.18540783	5.91E-123	-0.684916321	0.111078377	5562	1.36E-122	1.36E-121	30.12762589	****	Enriched in Lesional	Medium	4.913015085
BasalKer	Basal layer Keratinocytes	0.08758681	0.021072953	0.064503243	0.002670985	5559.718431	24.14960966	1.29E-122	0.71190296	0.036446906	5562	2.70E-122	2.96E-121	0.240595047	****	Enriched in Non-lesional	Medium	-2.055321153
Tact	Activated T lymphocytes	0.003684286	0.084008671	-0.068808201	0.002942671	5556.923807	-23.38290744	2.04E-115	-0.632764247	0.188385936	5562	3.91E-115	4.69E-114	22.80188364	****	Enriched in Lesional	Medium	4.511081103
Cytomono	Cytotoxic monocytes	0.001199708	0.08722915	-0.071879151	0.003180554	5556.19939	-22.59956618	2.92E-108	-0.465025853	0.530769391	5562	5.16E-108	6.71E-107	72.70866917	****	Enriched in Lesional	Small	6.184055484
Plasmablast	Plasmablast cells	0.000809706	0.079593228	-0.073583109	0.003475862	5556.527631	-21.16974619	1.00E-95	-0.534165456	0.294387794	5562	1.65E-95	2.31E-94	98.29893048	****	Enriched in Lesional	Medium	6.619103815
LC2	Langerhans cells	0.001772664	0.030638886	-0.03251285	0.001626624	5556.628225	-19.98792695	6.89E-86	-0.516999643	0.258527671	5562	1.06E-85	1.58E-84	17.28409222	****	Enriched in Lesional	Medium	4.111372929
LE	Lymphatic endothelial cells	0.013599692	0.028709689	-0.017040108	0.001734289	5557.540681	-9.825416094	1.34E-22	-0.277577487	0.115375624	5562	1.92E-22	3.07E-21	2.111054406	****	Enriched in Lesional	Small	1.07796376
Neut_Ker	Neutrophils and Keratinocytes	0.000308478	0.029132291	-0.024430784	0.002507949	5557.087167	-9.741341602	3.02E-22	-0.26780502	0.162335464	5562	4.09E-22	6.95E-21	94.4387602	****	Enriched in Lesional	Small	6.561307197
TopKer	Top layer keratinocytes	0.015438138	0.040589414	-0.031415924	0.003423667	5558.243685	-9.17610465	6.17E-20	-0.264780195	0.077036895	5562	7.89E-20	1.42E-18	2.629165089	****	Enriched in Lesional	Small	1.394604733
LC3	Langerhans cells	0.004178272	0.023616182	-0.015980784	0.001817486	5557.374722	-8.792793724	1.92E-18	-0.246252143	0.130659973	5562	2.32E-18	4.41E-17	5.652140956	****	Enriched in Lesional	Small	2.498797445
Muscle	Muscle cells	0.000248126	0.011050887	-0.01018312	0.001869773	5559.999282	-5.446178635	5.37E-08	-0.161360793	0.026460746	5562	6.17E-08	1.23E-06	44.53744699	****	Enriched in Lesional	Negligible	5.476946956
Tissue_Rep_M2Mac	Tissue resident/ repair mode macrophages	0.073434486	0.063462062	0.013845378	0.003065169	5556.945794	4.51700373	6.40E-06	0.122598872	0.183537938	5562	7.01E-06	0.000147243	0.864199709	****	Significant difference	Negligible	-0.21056335
HairFollicle	Hair follicle cells	0.024668774	0.019647405	0.00365908	0.001886732	5557.346327	1.939374494	0.0525063	0.054265111	0.132237985	5562	0.053493039	1	0.796448368	ns	Not significant	Negligible	-0.328347257
Sebaceous	Sebaceous gland cells	0.02558355	0.021566413	0.005553459	0.002875459	5558.885748	1.931329953	0.053493039	0.05635249	0.05618885	5562	0.053493039	1	0.842979677	ns	Not significant	Negligible	-0.246430244
