## Supplemental Table 4 for "Spatial mapping of Ethiopian cutaneous leishmaniasis lesions reveals distinct tissue level immune programs"

CellType	Mean_High_Cytotoxic	Mean_Low_Cytotoxic	FoldChange	pvalue	padj
Cytomono	0.195775680170618	0.0272217081091598	6.93705991903007	8.9946888648445e-70	2.69840665945335e-68
M1_mac	0.0909029847797857	0.0135907815880612	6.23016554878503	6.64370719200661e-42	9.96556078800992e-41
Tcyto	0.0981528595904129	0.0208820348293989	4.48554535058791	3.16257063475367e-36	2.37192797606525e-35
Neuts	0.121418987536978	0.0329130154128713	3.58030644160575	4.97954494629317e-25	2.48977247314658e-24
BasalKer	0.00413146961330898	0.00092609261233813	2.14500049833725	0.0277972430013231	0.0397103471447472
inf_SupraBasal	0.0708332690047549	0.0336248785442723	2.04573335655707	4.97757721787662e-08	1.65919240595887e-07
inf_BasalKer	0.00940006182737196	0.00369702165467994	2.00128134772512	9.02855671358777e-05	0.000193469072434024
inf_TopKer	0.0243037602816485	0.0116345564739782	1.92359425767765	0.00234273572871955	0.00390455954786592
organised_immune	0.0692996250309786	0.0482049349013203	1.4083876987127	2.89837106516429e-07	7.55242310905217e-07
Lipid_macs	0.00536606152566979	0.00450830430623052	0.974176666238313	0.324063714373504	0.388876457248204
IgM_Plasma	0.111533688609857	0.156037008295194	0.710238241422676	0.000220384446358922	0.000413220836922978
fib3	0.000874595937409468	0.000809683951900346	0.483286563099074	0.905718991676191	0.936950681044335
Fib1	0.0153378462488264	0.0339084338042081	0.439373657805797	2.69470676620984e-06	6.21855407586887e-06
Teff	0.0567820202886519	0.141651965472384	0.398045832040388	1.22410603105945e-25	7.34463618635672e-25
Plasmablasts	0.00175786296103213	0.00389578788387566	0.359056193349731	0.0519753800390278	0.0708755182350379
memB	0.0898358174261076	0.258561897170695	0.346105566361418	2.17740550236837e-38	2.17740550236837e-37
IgA_Plasma	0.00814996794098184	0.0234282096135243	0.333629360068604	4.86238939653657e-08	1.65919240595887e-07
Tissue_Repair_M2Mac	0.00140030978528482	0.00374001814697975	0.295422874314747	0.0117822759867996	0.0186035936633678
Endo	0.00474453280440915	0.0164677674308782	0.271616440004926	0.00018428016631667	0.00036856033263334
SuprabasalKer	0.000275173627202332	0.000177094645365533	0.233773578263862	0.617945229982174	0.662084174980901
Th1_DC	0.000631832443208367	0.00182728565797507	0.223476690947774	0.0742476626809424	0.092809578351178
muscle	0.00799650723113528	0.0482937948346596	0.162221376097276	2.66380499155008e-07	7.55242310905217e-07
APC_M2Mac	0.000148684764214232	0	0.148684764214232	0.339610909346723	0.391858741553911
TopKer	0.000196519397908902	0.000421869918634387	0.138211938612251	0.950670484351835	0.950670484351835
Tcm_DC	0.000185880897901022	0.000354507650213247	0.137231338539696	0.515440957311992	0.572712174791102
Th1	0.000277062353531128	0.00175597659938028	0.100531460823517	0.0227909871566246	0.034186480734937
