## Supplemental Table 5 for "Spatial mapping of Ethiopian cutaneous leishmaniasis lesions reveals distinct tissue level immune programs"

celltype	p6_mean	p6_median	others_mean	others_median	fold_change	p_value	p_adj
BasalKer	0.102500816804464	0	0.0210659818438881	0	4.86570327289076	4.17701010553427e-66	9.7463569129133e-66
inf_BasalKer	0.25329456950182	0.23300867984156	0.00423685313443948	0	59.7836558088129	0	0
SuprabasalKer	0.0154108356611247	0	0.0393313419377279	0	0.391820744014385	0.450974793634258	0.450974793634258
inf_SupraBasal	0.239975890394614	0.15764424075673	0.0564785241577716	0	4.24897594215185	2.78504875219209e-132	9.74767063267231e-132
TopKer	0.00764222883928384	0	0.0181137265699503	0	0.421902627809447	0.00762577221056078	0.00889673424565424
inf_TopKer	0.0596251327473633	0	0.0186870624080682	0	3.19071726980587	6.49661652233159e-13	9.09526313126422e-13
LC_Basal	0.000871836847988326	0	0.043655427293232	0	0.0199708696500031	1.79565180128651e-32	3.14239065225138e-32
