## Supplemental Table 7 for "Spatial mapping of Ethiopian cutaneous leishmaniasis lesions reveals distinct tissue level immune programs"

Cluster_Number	Cluster_Name	N_Spots	Cluster_Description	N_Signature_Genes	Signature_Genes
0	Inflamed_Keratinocytes	62	Inflammatory keratinocytes with immune infiltration	12	CXCL8, CEACAM1, CCL5, HLA-DQA1, MMP9, LAMC2, IL18BP, IL1R2, S100A9, S100A8, KRT16, IFITM3
1	Fibrotic_Tissue	59	Fibrotic tissue with ECM remodeling and immune cells	8	COL1A1, ACTA2, VIM, CCN2, CD14, IGHA1, THBS1, C1QB
2	Innervated_Suprabasal	36	Suprabasal layer with neural innervation signatures	7	ZNF750, PTGS1, UNC5B, EPHB6, VIPR1, DLX5, KRT2
3	Rete_Ridge_Hyperplasia	32	Hyperproliferative basal layer (rete ridges)	8	MKI67, PCNA, AURKB, CDK1, LGR4, LTF, MT1X, HSPD1
4	Cornified_Layer	32	Terminally differentiated cornified envelope	7	FLG, LCE1A, HRNR, SPRR2B, KPRP, IL37, MAP1LC3A
5	Metabolic	24	Metabolically active keratinocytes	7	FYCO1, KCNJ15, DDX60, AP1S1, PLTP, HSD17B10, AKR1B10
