## Supplemental Table 8 for "Spatial mapping of Ethiopian cutaneous leishmaniasis lesions reveals distinct tissue level immune programs"

celltype	cluster	mean_in_cluster	mean_out_cluster	fold_change	p_value	effect_size	p_adj	significance	enrichment_status
TopKer	Cornified_Layer	0.0866995635010956	0.000779286945663723	111.254978487745	1.91202359770893e-18	-0.39950117370892	2.75331398070086e-17	***	Enriched
inf_TopKer	Cornified_Layer	0.570541459339699	0.0286790540400165	19.8940124229415	8.25220879435552e-27	-0.998826291079812	5.94159033193598e-25	***	Enriched
SuprabasalKer	Cornified_Layer	0.0513640947774313	0.0211923446220796	2.42370985613105	0.000498661449260573	-0.304577464788732	0.00156102714551136	**	Enriched
Endo	Fibrotic_Tissue	0.0209248118661756	0	209248118.661756	2.01237550476208e-06	-0.11864406779661	8.52300213781585e-06	***	Enriched
Plasmablasts	Fibrotic_Tissue	0.021625184427596	0.000397363539073126	54.4216488404375	1.9335161787084e-08	-0.18170220521232	1.0607801816108e-07	***	Enriched
Tcyto	Fibrotic_Tissue	0.0108937756970358	0.000395082145229304	27.5734377552529	0.000108001741855261	-0.0966830690723528	0.000388806270678941	***	Enriched
RBC_mac_Tc	Fibrotic_Tissue	0.0699533865460123	0.00316011623469285	22.1363326970086	3.19528404846903e-19	-0.48268634955349	7.66868171632568e-18	***	Enriched
EarlyPlasma_APC	Fibrotic_Tissue	0.0389969976749982	0.00257218002590369	15.1610679525398	2.92813710331447e-09	-0.259704756697649	1.91659883126038e-08	***	Enriched
Neuts	Inflamed_Keratinocytes	0.0163355859147563	0.00283796723484902	5.75608665898384	0.000404921673504043	-0.128855984487925	0.00132519820419505	**	Enriched
inf_SupraBasal	Inflamed_Keratinocytes	0.68152269761401	0.296655137704189	2.29735679839753	1.4832669550694e-18	-0.74634232328574	2.66988051912491e-17	***	Enriched
SuprabasalKer	Innervated_Suprabasal	0.0725707535144854	0.0169620732576999	4.27841290295693	4.50598067327729e-14	-0.628123338649655	4.63472297822807e-13	***	Enriched
inf_SupraBasal	Innervated_Suprabasal	0.663304759667869	0.347671416765033	1.90784955993482	1.59490189523572e-09	-0.629186602870813	1.14832936456972e-08	***	Enriched
inf_BasalKer	Metabolic	0.505939562305811	0.257816247520336	1.96240371573038	4.55162108356711e-08	-0.678355957767723	2.18477812011221e-07	***	Enriched
BasalKer	Metabolic	0.181237286064956	0.120474045299502	1.50436789487692	0.000276126310860372	-0.417232277526395	0.000946718780092704	***	Enriched
BasalKer	Rete_Ridge_Hyperplasia	0.465084889168936	0.075548086494568	6.15614385662518	1.0625792731888e-21	-0.96830985915493	3.82528538347968e-20	***	Enriched
inf_BasalKer	Rete_Ridge_Hyperplasia	0.461993959935321	0.255099218213162	1.81103636063743	2.06262813090989e-08	-0.613556338028169	1.0607801816108e-07	***	Enriched
